# A signature of platelet reactivity in CBC scattergrams reveals genetic predictors of thrombotic disease risk

**DOI:** 10.1101/2023.07.26.23293204

**Authors:** Hippolyte Verdier, Patrick Thomas, Joana Batista, Carly Kempster, Harriet McKinney, Nicholas Gleadall, John Danesh, Andrew Mumford, Johan Heemskerk, Willem H. Ouwehand, Kate Downes, William J. Astle, Ernest Turro

## Abstract

Genetic studies of platelet reactivity (PR) phenotypes may identify novel antiplatelet drug targets. However, discoveries have been limited by small sample sizes (*n*<5,000) due to the complexity of measuring PR. We trained a model to predict PR from complete blood count (CBC) scattergrams. A GWAS of this phenotype in 29,806 blood donors identified 21 distinct associations implicating 20 genes, of which six have been identified previously. The effect size estimates were significantly correlated with estimates from a study of flow-cytometry measured PR and a study of a phenotype of *in vitro* thrombus formation. A genetic score of PR built from the 21 variants was associated with myocardial infarction and pulmonary embolism. Mendelian randomisation analyses showed PR to be causally associated with the risks of coronary artery disease, stroke and venous thromboembolism. Our approach provides a blueprint for employing phenotype imputation to study the determinants of hard-to-measure but biologically important haematological traits.

**Key points:**

- Platelet reactivity can be predicted from scattergrams generated by haematology analysers of a type in widespread clinical use.
- Genetic analysis of *predicted* platelet reactivity reveals associations with the risks of thrombotic diseases, including stroke.
