## Supplemental Tables for "A signature of platelet reactivity in CBC scattergrams reveals genetic predictors of thrombotic disease risk"

### Sheet: Supplemental Table 1
Study	Phenotyping method & agonists	Genotyping method	Maximum sample sizes over phenotypes	Cohorts	Candidate genes identified
Johnson et al. (2010)	LTA (ADP, Epi, Col)	Microarray	Discovery (2 study samples): 2,753 Eur; 1,238 Eur Replication: 840 AfA	FHS; GeneSTAR	GP6, PEAR1, ADRA2A, PIK3CG, JMJD1C, IRAG1, SHH
Qayyum et al. (2015)	LTA (AA, ADP, Col, Epi)	Microarray	Discovery: 825 AfA Replication: 119 AfA; 1,221 Eur	GeneSTAR; PGPS	PEAR1, ALDH1L1-AS2, SUFU, BMPR1A, SDK2, FBXO15
Chen et al. (2019)	LTA (ADP, Epi, Col)	Microarray	Discovery (3 study samples): 1,060 Eur; 2,604 Eur; 549 Eur Replication (2 study samples): 1,184 Eur; 613 AfA	CPS; FHS; GeneSTAR; PAPI	GP6, PEAR1, ADRA2A, ANKRD26*, ABCG1*
Rodriguez et al. (2020)	LTA (Thrombin)	Microarray	1,184 Eur	CPS	GRK5
Downes et al. (2021)	FC (ADP, Col, PAR1-Ag, PAR4-Ag)	Microarray	1,341 Eur	PFC	GP6, PEAR1, ARHGEF3, F2RL3, GRK5
Keramati et al. (2021)	LTA (ADP, Epi, Col)	Whole-exome sequencing	Discovery (2 study samples): 3,125 Eur; 730 AfA Replication: 395 Eur; 1,289 Eur, 246 Eur; 100 AfA; 1,183 Eur	FHS; GeneSTAR; OOA; CPS	FAM43B/CDA, C1orf141, PEAR1, RGS18/RGS21, LINC02223/CDH18, GJA1/HSF2, LINGO2, LRMDA, ADRA2A/GPAM, DISC1FP1/FAT3, FBRSL1/LRCOL1, HS6ST3/LINC00359, LRRC75A-AS1, KCNJ18/UBBP4, CDH2/MIR302F, TMEM189,TMEM189-UBE2V1, BCO1*, SVEP1*, NELFA*, IDH3A*
Supplemental Table 1 | Previous studies reporting significant genetic associations with platelet reactivity phenotypes.
LTA: light transmission aggregometry; FC: flow cytometry; ADP: adenosine diphosphate; Epi: epinephrine; Col: collagen mimetic; AA: arachidonic acid; PAR1-Ag and PAR4-Ag: thrombin receptor-agonist peptides specific to PAR1 and PAR4, respectively; Eur: European; AfA: African American. The genes indicated with an asterisk were identified using a gene-based analysis (all P <10-5). The remaining genes…

### Sheet: Supplemental Table 2
(SFL,FSC) gate PFC and INTERVAL 1 & 2	(SFL,SSC) gate PFC	(SFL,SSC) gate INTERVAL, machine 1	(SFL,SSC) gate INTERVAL, machine 2
(22,8)	(25,5)	(20,5)	(15,5)
(25,30)	(25,30)	(20,35)	(15,45)
(30,40)	(50,65)	(125,115)	(125,125)
(85,126)	(125,120)	(190,120)	(190,130)
(140,186)	(190,125)	(190,50)	(190,50)
(210,220)	(190,50)	(100,5)	(100,5)
(210,160)	(100,5)	(20,5)	(15,5)
(90,15)	(25,5)
(60,0)
(22,8)
Supplemental Table 2 | Gates used for identifying platelets in Sysmex scattergrams.
Vertices of the polygons in the specified planes of the PLT-F channel Sysmex scattergrams used to identify platelets.

### Sheet: Supplemental Table 3
Chr	Position	Ref	Alt	rsID	MAF	Gene	PPR INTERVAL (n=29,806)			PR to ADP PFC (n=1,341)			PR to CRP-XL PFC (n=1,329)			PR to PAR1 PFC (n=550)			PR to PAR4 PFC (n=546)			Genetic score			Keramati et al. (2021) summary statistics Variants with P-value<3x10⁻⁴					First principal component of thrombus formation assay (n=89)			CAD GWAS			Stroke GWAS			VTE GWAS
							Effect size	SE	-log₁₀P	Effect size	SE	-log₁₀P	Effect size	SE	-log₁₀P	Effect size	SE	-log₁₀P	Effect size	SE	-log₁₀P	Effect size	SE	-log₁₀P	Phenotype	rsID	r²	Physical distance (kbp)	-log₁₀P	Effect size	SE	-log₁₀P	Effect size	SE	-log₁₀P	Effect size	SE	-log₁₀P	Effect size	SE	-log₁₀P
1	156869047	G	T	rs12566888	0.1	PEAR1	-0.12	0.012	23.301	-0.3907	0.07064	7.497	-0.2937	0.069	4.683	-0.2638	0.1098	1.789	-0.3526	0.108	2.959	-0.99162	0.179289	4.683	platelet_agg_epi_low1	rs12566888	1	0	13.2421	-0.377892	0.27737	0.752739	-0.00702168	0.0080925	0.413896	-0.0028	0.0121	0.0877778	-0.0003	0.0098	0.0115748
1	199010721	C	T	rs1434282	0.27	PTPRC	-0.07	0.008	16.7212	-0.05041	0.04635	0.5579	-0.1267	0.04456	2.349	-0.04723	0.07122	0.2948	0.01212	0.07078	0.06344	-0.123026	0.0432677	2.349	platelet_agg_adp_low1	rs17625587	0.889631	20.227	3.58659	-0.067932	0.17494	0.155669	-0.00082409	0.00543628	0.0557594	-0.0057	0.0075	0.349445	0.002	0.006	0.129655
1	247712303	T	C	rs41315846	0.47	GCSAML	-0.05	0.007	10.8539	-0.03906	0.04059	0.4738	-0.05897	0.03923	0.8767	-0.2024	0.06177	2.978	-0.125	0.06157	1.374	-0.166711	0.0508783	2.978	platelet_agg_col_high2	rs181615211	0.00799863	7.709	4.18435	-0.200141	0.158098	0.679777	-0.00183622	0.00514651	0.141915	-0.0046	0.0066	0.313523	-0.0036	0.0054	0.293709
2	224874874	G	A	rs13412535	0.24	SERPINE2	-0.06	0.009	9.65758	0.003919	0.0469	0.02993	0.0693	0.04525	0.9009	0.0991	0.07303	0.7575	0.06072	0.07225	0.3973	0.0672903	0.0439377	0.9009	platelet_agg_col_low2	rs549858455	0.004398	133.571	3.57937	-0.01006	0.174254	0.0204075	0.0195492	0.00625727	2.74892	0.0138	0.0088	0.932413	0.0345	0.0068	6.42136
2	241510903	G	A	rs78909033	0.13	RNPEPL1	-0.07	0.01	10.6021	0.01919	0.0588	0.1283	0.1042	0.05668	1.18	0.1635	0.09343	1.096	0.01416	0.09385	0.05548	0.101178	0.0550362	1.18	platelet_agg_epi_high3	rs140334923	0.00972088	230.706	3.58836	-0.405599	0.210133	1.24445	-0.00558954	0.007635	0.333378	0.0116	0.0103	0.584901	0.0027	0.0078	0.13769
3	56849749	T	C	rs1354034	0.4	ARHGEF3	-0.07	0.007	23.9208	-0.2529	0.0405	9.374	-0.07373	0.0398	1.194	0.004092	0.06035	0.02413	-0.1383	0.05948	1.698	-0.641875	0.102791	1.698	platelet_agg_adp_low3	rs1354034	1	0	3.67141	0.219246	0.152107	0.81477	-0.00060499	0.00503175	0.0436887	0.0041	0.0066	0.272085	0.0184	0.006	2.68256
3	124340093	G	A	rs13067286	0.48	KALRN	0.05	0.007	10.6576	0.03899	0.04068	0.4714	0.01016	0.03932	0.09899	-0.1686	0.05996	2.309	-0.04506	0.05963	0.347	-0.138871	0.0493874	2.309	platelet_agg_epi_low1	rs191067404	0.033684	136.268	3.64096	-0.233964	0.144103	0.965729	-0.00520396	0.00488509	0.542494	-0.0071	0.0064	0.573052	-0.0126	0.0057	1.57009
3	124366890	C	T	rs76445378	0.02	KALRN	-0.17	0.029	8.23657	-0.01299	0.1864	0.02483	-0.04205	0.1826	0.08731	-0.5033	0.2909	1.078	-0.3106	0.2791	0.5754	-0.414555	0.239606	1.078	platelet_agg_epi_low4	rs1445639	0.0129387	272.027	3.61665	-0.544849	0.721735	0.344467	-0.0601368	0.0224097	2.13755	-0.0483	0.0397	0.650243	-0.1304	0.0283	5.37986
5	122088890	A	G	rs922140	0.4	SNX2	0.07	0.007	20.0269	0.02431	0.04166	0.2522	-0.01817	0.04013	0.1866	-0.09618	0.06318	0.893	-0.06074	0.06271	0.4779	-0.0792209	0.0520397	0.893	platelet_agg_col_high1	rs75965919	0.0994769	126.84	4.98626	0.184712	0.170255	0.551196	-0.00959399	0.00521526	1.1816	0.0096	0.0068	0.80129	-0.0126	0.0055	1.64589
6	31322694	T	C	rs3819288 (rs17881225 6:31323065 G>C)	0.1	HLA-B	-0.08	0.012	11.9208	-0.1386	0.06442	1.502	0.03541	0.06166	0.2473	-0.1051	0.101	0.5258	0.3108	0.09975	2.736	0.185821	0.0596384	2.736	platelet_agg_col_low1	rs9266663	0.466235	25.288	3.83115	-0.326438	0.280602	0.605578	0.00872417	0.00882789	0.490758	0.004	0.0124	0.126672	0.0384	0.0099	3.97757
9	99234329	C	T	rs55665228	0.19	HABP4	-0.06	0.009	10.3979	-0.1358	0.05383	1.935	0.03819	0.05166	0.3375	-0.1678	0.07992	1.447	-0.06333	0.07984	0.3689	-0.344668	0.136624	1.447	platelet_agg_adp_low1	rs113953499	0.00492138	817.803	3.71087	-0.143132	0.18123	0.364635	-0.00267269	0.00681545	0.158049	-0.0099	0.0093	0.541974	-0.0329	0.0075	4.90974
9	113312231	G	C	rs61751937	0.03	SVEP1	0.17	0.021	15.0362	0.5713	0.1281	5.084	0.1197	0.1247	0.4723	0.02536	0.2127	0.0433	0.1483	0.2118	0.3153	1.44999	0.325125	0.4723	platelet_agg_adp_low1	rs61751937	1	0	5.23327	0.188039	0.518119	0.144135	0.00749754	0.0159693	0.194693	0.0236	0.0192	0.659537	0.0148	0.0159	0.456553
10	121010256	A	G	rs10886430	0.14	GRK5	0.07	0.011	9.63827	0.2097	0.06384	2.991	0.01837	0.06187	0.1155	1.091	0.08213	39.56	0.4376	0.09244	5.657	0.898627	0.0676483	39.56	platelet_agg_col_high2	rs143608516	0.00676387	112.479	4.98572	-0.202267	0.266096	0.347457	0.0303826	0.00803174	3.80948	0.0688	0.0106	10.068	0.1025	0.0087	31.2121
11	10711817	A	C	rs7123827	0.5	IRAG1	0.04	0.007	9.14267	0.03715	0.04176	0.4275	0.0551	0.03998	0.7741	-0.0531	0.06278	0.4005	-0.02243	0.06227	0.1435	0.0535021	0.0388206	0.7741	platelet_agg_epi_high1	rs10840472	0.348298	2.012	3.93057	-0.100751	0.156215	0.2834	-0.00091361	0.00496644	0.0685181	-0.0022	0.0068	0.12709	0.0236	0.0054	4.95195
12	122216910	A	G	rs11553699	0.15	RHOF	0.13	0.011	34.3768	-0.03711	0.06418	0.2494	0.06102	0.06164	0.4919	-0.02793	0.09513	0.114	-0.08902	0.09589	0.4519	0.0592504	0.0598524	0.4919	platelet_agg_epi_low5	rs113314285	0.000642	177.097	3.65143	-0.035952	0.247188	0.0531996	-0.034507	0.00804931	4.74197	0.0095	0.011	0.411406	0.0216	0.0087	1.90136
14	70653758	G	A	rs61978213	0.05	SLC8A3	0.12	0.018	11.6198	0.1611	0.104	0.9153	0.001748	0.1038	0.005873	0.2502	0.1737	0.8246	0.3267	0.1727	1.232	0.195327	0.103254	1.232	platelet_agg_adp_high2	rs35539654	0.0160047	124.807	3.53935	-0.204014	0.468144	0.177763	-0.0389391	0.0140863	2.24382	-0.0365	0.0207	1.10873	-0.0188	0.0156	0.639217
15	65160392	T	A	rs59001897 (rs12905925 15:65164845 G>C)	0.18	PLEKHO2	0.05	0.01	8.19382	0.05884	0.05458	0.5513	-0.01385	0.05252	0.1013	-0.002026	0.08456	0.008383	-0.01377	0.08323	0.06119	0.149339	0.138527	0.1013	platelet_agg_epi_low1	rs112562366	0.0129129	432.507	3.74391	0.073508	0.25273	0.112452	3.07e-05	0.00644495	0.00165374	0.0004	0.0095	0.0148364	-0.0168	0.0088	1.24957
16	9052989	T	A	rs8057254	0.19	USP7	0.05	0.009	8.55284	0.1043	0.05227	1.338	0.1068	0.05037	1.468	0.1236	0.08071	0.9002	-0.0125	0.07948	0.058	0.103703	0.0489092	1.468	platelet_agg_adp_low2	rs112828692	0.0735121	32.157	4.06566	-0.042571	0.233679	0.0675866	0.0112243	0.00625301	1.13876	0.0049	0.0087	0.241629	-0.0105	0.007	0.880414
16	81870969	C	T	rs12445050	0.14	PLCG2	0.11	0.01	24.284	-0.001588	0.05938	0.009368	0.09328	0.05706	0.991	-0.09377	0.09128	0.5167	-0.1001	0.09043	0.5714	0.0905748	0.0554052	0.991	platelet_agg_col_low2	rs117770574	0.00584791	1.122	4.65705	0.272985	0.223685	0.646415	0.00570165	0.00740157	0.355459	-0.0007	0.0099	0.0251978	0.0896	0.0077	30.476
17	3819002	T	C	rs11078475	0.47	P2RX1	0.05	0.007	9.60206	0.06436	0.03989	0.9721	0.02199	0.0388	0.2435	0.06417	0.05976	0.5484	0.03949	0.05916	0.2972	0.16335	0.101243	0.5484	platelet_agg_epi_high1	rs34487858	0.0150376	76.924	3.74045	-0.000236	0.160352	0.000507987	-0.00427404	0.00510479	0.395292	-0.0019	0.0069	0.106217	0.0088	0.0054	0.992252
19	55538980	T	C	rs1654425	0.17	GP6	0.09	0.009	21.4318	-0.009059	0.05169	0.06506	0.9208	0.04338	99.27	-0.06125	0.08151	0.3445	0.05631	0.0818	0.3087	0.894096	0.042122	99.27	platelet_agg_col_high1	rs1654425	1	0	5.99765	-0.067413	0.21741	0.120747	0.00675828	0.00678967	0.495457	0.0136	0.0095	0.817402	0.0778	0.0092	16.7261
Supplemental Table 3 | Annotations and association statistics for each of the 21 variants significantly associated with PPR in INTERVAL.
Association summary statistics with respect to various phenotypes for each of the genome-wide significant associations with PPR identified in INTERVAL (columns H–J). Columns K–V: summary statistics for FC-derived PR to ADP (n=1,341), CRP-XL (n=1,329), PAR1 (n=550) and PAR4 (n=546) in the PFC. Columns W–Y: summary statistics for the agonist corresponding to the pathway each variant was assigned to…

### Sheet: Supplemental Table 4
Estimator	Very weak instruments included	Coronary artery disease				Ischaemic stroke				Venous thromboembolism
		Estimate	Lower Confidence Limit	Upper Confidence Limit	P-value	Estimate	Lower Confidence Limit	Upper Confidence Limit	P-value	Estimate	Lower Confidence Limit	Upper Confidence Limit	P-value
Egger regression intercept	No	2.81×10⁻³	-4.32×10⁻³	9.94×10⁻³	4.40×10⁻¹	4.03×10⁻³	-1.56×10⁻²	2.36×10⁻²	6.87×10⁻¹	-3.11×10⁻³	-3.40×10⁻²	2.78×10⁻²	8.44×10⁻¹
Egger regression intercept	Yes	4.70×10⁻⁴	-6.53×10⁻³	7.47×10⁻³	8.95×10⁻¹	1.37×10⁻³	-8.89×10⁻³	1.16×10⁻²	7.93×10⁻¹	1.12×10⁻²	-7.07×10⁻³	2.95×10⁻²	2.29×10⁻¹
Egger regression slope	No	7.57×10⁻³	-6.68×10⁻³	2.18×10⁻²	2.98×10⁻¹	1.90×10⁻²	-2.12×10⁻²	5.92×10⁻²	3.55×10⁻¹	4.89×10⁻²	-1.61×10⁻²	1.14×10⁻¹	1.40×10⁻¹
Egger regression slope	Yes	1.07×10⁻²	-7.84×10⁻³	2.93×10⁻²	2.57×10⁻¹	2.20×10⁻²	-5.79×10⁻³	4.99×10⁻²	1.21×10⁻¹	2.77×10⁻²	-2.43×10⁻²	7.97×10⁻²	2.96×10⁻¹
IVW (fixed effects)	No	1.14×10⁻²	3.68×10⁻³	1.91×10⁻²	3.77×10⁻³	2.20×10⁻²	1.02×10⁻²	3.38×10⁻²	2.58×10⁻⁴	3.45×10⁻²	2.41×10⁻²	4.48×10⁻²	6.55×10⁻¹¹
IVW (random effects)	No	1.14×10⁻²	3.03×10⁻³	1.97×10⁻²	7.55×10⁻³	2.20×10⁻²	-1.28×10⁻³	4.53×10⁻²	6.40×10⁻²	3.45×10⁻²	-3.27×10⁻³	7.22×10⁻²	7.34×10⁻²
IVW (random effects)	Yes	1.10×10⁻²	2.93×10⁻³	1.90×10⁻²	7.53×10⁻³	2.14×10⁻²	3.61×10⁻³	3.91×10⁻²	1.84×10⁻²	3.47×10⁻²	7.69×10⁻³	6.17×10⁻²	1.18×10⁻²
Weighted median	No	7.38×10⁻³	-2.85×10⁻³	1.76×10⁻²	1.57×10⁻¹	1.29×10⁻²	-5.53×10⁻³	3.13×10⁻²	1.70×10⁻¹	2.69×10⁻²	-9.01×10⁻³	6.29×10⁻²	1.42×10⁻¹
Weighted median	Yes	7.36×10⁻³	-2.89×10⁻³	1.76×10⁻²	1.59×10⁻¹	1.22×10⁻²	-6.53×10⁻³	3.10×10⁻²	2.01×10⁻¹	5.53×10⁻²	1.89×10⁻²	9.16×10⁻²	2.88×10⁻³
Weighted mode	No	6.24×10⁻³	-3.85×10⁻³	1.63×10⁻²	2.25×10⁻¹	5.20×10⁻³	-1.19×10⁻²	2.23×10⁻²	5.51×10⁻¹	-2.01×10⁻³	-2.76×10⁻²	2.36×10⁻²	8.78×10⁻¹
Weighted mode	Yes	8.80×10⁻³	9.34×10⁻⁵	1.75×10⁻²	4.76×10⁻²	8.34×10⁻³	-7.85×10⁻³	2.45×10⁻²	3.13×10⁻¹	2.99×10⁻²	6.77×10⁻³	5.30×10⁻²	1.13×10⁻²
Supplemental Table 4 | Results of Mendelian randomisation analyses.
Estimates and 95% confidence intervals of the causal effect of general PR on the log-odds of a disease event — for three different cardiovascular outcomes — derived from various Mendelian randomization estimators. Instruments with a P-value for genetic association in the PFC <0.05 were considered very weak instruments and were only included in certain analyses (column B).
